# Comparison of gene expression in living and postmortem human brain

**DOI:** 10.1101/2023.11.08.23298172

**Authors:** Leonardo Collado-Torres, Lambertus Klei, Chunyu Liu, Joel E. Kleinman, Thomas M. Hyde, Daniel H. Geschwind, Michael J. Gandal, Bernie Devlin, Daniel R. Weinberger

## Abstract

Molecular mechanisms of neuropsychiatric disorders are challenging to study in human brain. For decades, the preferred model has been to study postmortem human brain samples despite the limitations they entail. A recent study generated RNA sequencing data from biopsies of prefrontal cortex from living patients with Parkinson’s Disease and compared gene expression to postmortem tissue samples, from which they found vast differences between the two. This led the authors to question the utility of postmortem human brain studies. Through re-analysis of the same data, we unexpectedly found that the living brain tissue samples were of much lower quality than the postmortem samples across multiple standard metrics. We also performed simulations that illustrate the effects of ignoring RNA degradation in differential gene expression analyses, showing the effects can be substantial and of similar magnitude to what the authors find. For these reasons, we believe the authors’ conclusions are unjustified. To the contrary, while opportunities to study gene expression in the living brain are welcome, evidence that this eclipses the value of postmortem analyses is not apparent.
