## Supplementary material for "Comparison of gene expression in living and postmortem human brain": Table S1

	numReads	numMapped	numUnmapped	overallMapRate	concordMapRate	totalMapped	mitoMapped	mitoRate	totalAssignedGene	rRNA_rate	ageDeath_num.biospecimen	RIN	postmortem
PC1	0.00356435174271019	0.002135420492748	0.419235935176624	3.84217917465234e-06	0.00120824456245026	0.226182278423538	0.921142518462771	0.998331195532499	8.141382886324e-06	0.108526710649912	0.000932045637083369	5.25648542134522e-07	2.02388090788913e-09
PC2	0.158560580063032	0.181194528403824	0.0564920897504731	0.274225058624453	0.453374762545665	0.0861761304420658	0.0393055544791882	1.68869120006918e-07	0.00201853798251261	2.97667660039763e-15	7.1100222525017e-17	1.59824878434584e-17	2.93906747272177e-19
PC3	0.796615356237165	0.781625642963833	0.989916933471354	2.56529167317542e-05	2.07215499396784e-05	0.00298825361769536	1.20579356156979e-11	9.8700794983581e-13	4.88087448365551e-34	1.51805947529032e-17	5.24637049662873e-12	2.85011182482584e-27	2.12333456129292e-76
PC4	4.45200476028456e-07	2.30999970045526e-07	0.00380446560132355	3.58440582969175e-16	6.67634738012201e-11	8.17396676536204e-05	0.973518772519818	0.000134669266792743	1.53442487429049e-12	0.0371300793255943	0.00802202452948935	1.74788246586335e-06	1.49646450347568e-06
PC5	6.41527598200379e-05	2.53190605852201e-05	0.264240939110588	2.81763326841223e-13	3.9559720432208e-12	4.78960707606244e-05	0.000693608169393248	0.265454983803656	9.65282475268526e-05	0.0790520465856763	0.662171802550868	0.00951627425360812	0.504542542704648
PC6	0.00138753256631778	0.000572138587172319	0.900024798943217	0.0306769813066078	0.0825413953699248	0.0240372209763214	0.00446354005920637	2.97360714442332e-10	5.11144497442553e-12	0.0320902142341391	0.628200405445851	0.6285149629774	0.0576860661654624
PC7	0.243528638578664	0.236915572611859	0.429156322330526	0.838248295546899	0.845786529430362	0.280034361236844	0.462393426725705	0.0205691719728369	0.732679041279297	0.832264923111507	0.18527955692881	0.614543294951358	0.00143615753981858
PC8	0.574805529321077	0.667446581164449	0.0703092852294643	0.000792760789326606	2.44058755775576e-05	0.841142753642367	0.553620512823496	0.209038227584975	0.521858051635686	0.662792344720981	0.00543924100710998	0.614432005651843	3.10632229016029e-06
PC9	2.19233436978855e-05	5.01529602857111e-06	0.780996214575808	3.57806439240249e-08	5.70034923711679e-10	0.00449944258928782	0.0474725449784985	7.10142120066669e-10	5.08092853282506e-08	0.0445980846498122	0.432002577210599	0.0249452524105377	0.0272317864466159
PC10	0.119063976991768	0.0891558665602624	0.873446641479781	2.74163514244191e-09	5.61116988219852e-08	0.144611475077741	0.88011945118539	0.255400906450606	0.000696080013650259	0.430449798293813	2.32985498962858e-05	0.409036609449771	0.450325457294604
